# Developing and externally validating machine learning models to forecast short-term risk of ventilator-associated pneumonia

**DOI:** 10.64898/2026.01.28.26344858

**Authors:** Alec K. Peltekian, Wan-Ting Liao, Vijeeth Guggilla, Nikolay Markov, Karolina Senkow, Zewei Liao, Marjorie Kang, Luke Rasmussen, Elsa Tavernier, Stephan Ehrmann, Rebecca K. Clepp, Thomas Stoeger, Theresa Walunas, Alok Choudhary, Alexander V. Misharin, Benjamin D. Singer, GR Scott Budinger, Richard G. Wunderink, Catherine A. Gao, Ankit Agrawal, The NU SCRIPT Study Investigators

**Affiliations:** Department of Computer Science, Northwestern University McCormick School of Engineering and Applied Science, Chicago, IL, USA; Division of Pulmonary and Critical Care, Northwestern University Feinberg School of Medicine, Chicago, IL, USA; Division of Biostatistics and Informatics, Northwestern University Feinberg School of Medicine, Chicago, IL, USA; Division of Pulmonary and Critical Care, Department of Medicine, University of Chicago, Chicago, IL, USA; CIC, INSERM 1415, CHRU Tours, Tours, France; Methods in Patients-Centered Outcomes and Health Research SPHERE, INSERM 1246, Tours and Nantes, France; Médecine Intensive Réanimation, INSERM CIC1415, CRICS-TriggerSEP F-CRIN researche network, CHRU de Tours, Tours, France; Centre d’étude des pathologies respiratoires, INSERM U1100, Université de Tours, Tours, France; The Potocsnak Longevity Institute, Northwestern University, Chicago, IL, USA; Simpson Querrey Lung Institute for Translational Science, Northwestern University Feinberg School of Medicine, Chicago, IL, USA; NSF-Simons National Institute for Theory and Mathematics in Biology, Chicago, IL, USA; Department of Electrical and Computer Engineering, Northwestern University McCormick School of Engineering and Applied Science, Chicago, IL, USA

**Keywords:** ventilator-associated pneumonia, mechanical ventilation, machine learning

## Abstract

**Purpose:** Ventilator-associated pneumonia (VAP) remains one of the most serious hospital-acquired infections in the intensive care unit (ICU), with high morbidity and mortality. Early identification of patients at risk for developing VAP could enable timely diagnostics and intervention. However, current clinical tools are limited in their ability to detect early physiologic signals preceding VAP onset. We aimed to build supervised machine learning models to predict short term onset of VAP.

**Methods:** We analyzed electronic health record data from a prospective observational cohort of ICU patients, where VAP was adjudicated using a standardized published protocol by a panel of critical care physicians. Clinical features (including vital signs, ventilator settings, laboratory values, and support devices) were extracted for each patient-ICU-day. We explored unsupervised clustering to characterize feature dynamics associated with VAP onset. We built multiple machine learning models across different prediction windows (3, 5, 7 days before VAP). We examined model performance in two external cohorts, MIMIC-IV and secondary analysis of the AMIKINHAL trial. Results were evaluated with discrimination metrics such as AUROC.

**Results:** The internal cohort included 507 patients with BAL-confirmed diagnoses: 261 developed VAP and 246 did not have VAP. Visualization using clustering identified distinct physiologic states enriched for VAP-labeled days. The best-performing model achieved an AUROC of 0.866 in predicting VAP up to seven days before clinical diagnosis. Temporal model probability trajectories showed rising model confidence in the days leading up to VAP. On external validation in MIMIC-IV, the best model achieved an AUROC of 0.817 for forecasting VAP within five days. There was low feature overlap with the AMIKINHAL trial data, leading to poor model performance. Feature analysis revealed that platelet count, positive end-expiratory pressure (PEEP), ventilator duration, and inflammatory markers were key drivers of model predictions.

**Conclusions:** Machine learning models trained on routinely collected ICU data with careful labeling can anticipate VAP onset up to a week in advance with strong predictive performance. Model performance generalized to data from an entirely different hospital system despite differences in practice and labeling patterns, but did not perform well when there was poor feature overlap. Future work should focus on real-time prospective evaluation.
