## Supplementary material for "Developing and externally validating machine learning models to forecast short-term risk of ventilator-associated pneumonia": NU SCRIPT Study Investigators

### Sheet: 2025 List
Name as it should appear in the consortium authorship list (with middle initials, etc.)	First name	Last name	Please provide your advance degrees (e.g., MD, PhD, MS, etc.)	What is your job title?	What is your primary role on SCRIPT?	What lab/Co-Investigator(s) do you work with?	ORCID	Affiliation(s)	Work email address	Valid Email	Notes	Timestamp
Alan R. Hauser	Alan	Hauser	MD, PhD	PCCM Fellow	Core Lead	Hauser	0000-0003-4596-7939	Department of Microbiology-Immunology	ahauser@northwestern.edu
Alec Peltekian	Alec	Peltekian		PhD Student	Data analysis	Misharin, Agrawal, Choudhary	0000-0001-9082-4000	McCormick School of Engineering	alec.peltekian@northwestern.edu
Alexander V. Misharin	Alexander	Misharin	MD, PhD	Associate Professor	Core Lead	Misharin	0000-0003-2879-3789	Division of Pulmonary and Critical Care Medicine	a-misharin@northwestern.edu
Alexis Rose Wolfe	Alexis	Wolfe	MD	PCCM Fellow	Sample collection		0000-0001-9321-892X	Division of Pulmonary and Critical Care Medicine	alexis.wolfe@northwestern.edu	No	NM affiliated faculty
Alison L. Szabo	Alison	Szabo	MD	PCCM Fellow	Sample collection	Not applicable (for PCCM Fellows collecting samples only)	0000-0002-4557-4492	Division of Pulmonary and Critical Care Medicine	alison.szabo@northwestern.edu			2025-02-27 12:41:53
Alok Choudhary	Alok	Choudhary	PhD	Professor			0000-0001-8152-6319	Department of Electrical and Computer Engineering; Department of Computer Science	a-choudhary@northwestern.edu
Amy Ludwig	Amy	Ludwig	MD	PCCM Fellow	Sample collection		0000-0002-6861-3343	Division of Pulmonary and Critical Care Medicine	amy.ludwig@nm.org
Anahid Amani Moghadam	Anahid	Moghadam		PhD Student		Hartmann	0000-0003-1117-1430	Department of Civil and Environmental Engineering	anahidamanimoghadam2024@u.northwestern.edu
Anjana V. Yeldandi	Anjana	Yeldandi	MD	Associate Professor			0000-0001-9593-5375	Department of Pathology	a-yeldandi@northwestern.edu
Ankit Agrawal	Ankit	Agrawal	PhD	Research Professor	Co-Investigator	Gao, Misharin	0000-0002-5519-0302	Department of Electrical and Computer Engineering	ankit-agrawal@northwestern.edu
Ankit Bharat	Ankit	Bharat	MBBS	Professor			0000-0002-1248-0457	Division of Thoracic Surgery; Division of Pulmonary and Critical Care Medicine	ankit.bharat@nm.org
Anna E. Pawlowski	Anna	Pawlowski	MBA	Senior Software Developer	Data management		0000-0002-9047-6437	Northwestern Medicine Enterprise Data Warehouse	apawlows@nm.org
Anthony M. Joudi	Anthony	Joudi	MD	Instructor	Sample collection		0000-0003-1232-3256	Division of Pulmonary and Critical Care Medicine	anthony.joudi@northwestern.edu		Former PCCM Fellow
Arjun Prakash Tambe	Arjun	Tambe	M.D., M.S.	PCCM Fellow	Sample Collection	Not applicable (for PCCM Fellows collecting samples only)	0000-0002-7099-4560	Division of Pulmonary and Critical Care Medicine	arjun.tambe@nm.org			2025-04-23 15:50:03
Ashley J Smith-Nunez	Ashley	Smith-Nunez	MD	PCCM Fellow	Sample collection	Not applicable (for PCCM Fellows collecting samples only)	0009-0005-3169-1208	Division of Pulmonary and Critical Care Medicine	ashley.smithnunez@nm.org			2025-02-27 17:30:21
Benjamin D. Singer	Benjamin	Singer	MD	Associate Professor	Core Lead	Singer	0000-0001-5775-8427	Division of Pulmonary and Critical Care Medicine; Department of Biochemistry and Molecular Genetics	benjamin-singer@northwestern.edu
Benjamin J. Ulrich	Benjamin	Ulrich	MD, PhD	PCCM Fellow	Sample collection	Not applicable (for PCCM Fellows collecting samples only)	0000-0002-2729-1798	Division of Pulmonary and Critical Care Medicine	benjamin.joseph.ulrich@gmail.com			2025-02-27 14:47:24
Betty Tran	Betty	Tran	MD	Associate Professor			0000-0001-6794-7088	Division of Pulmonary and Critical Care Medicine	betty.tran@northwestern.edu
Cara J. Gottardi	Cara	Gottardi	PhD	Associate Professor			0000-0003-0912-7617	Division of Pulmonary and Critical Care Medicine	c-gottardi@northwestern.edu
Catherine A. Gao	Catherine	Gao	MD	Assistant Professor	Co-Investigator; Sample collection	MICU Research Team	0000-0001-5576-3943	Division of Pulmonary and Critical Care Medicine	catherine.gao@northwestern.edu		Former PCCM Fellow
Chao Qi	Chao	Qi	PhD	Professor	Co-Investigator		0000-0003-0741-3070	Department of Pathology	cqi451@northwestern.edu
Chiagozie O. Pickens	Chiagozie	Pickens	MD	Assistant Professor	Co-Investigator; Adjudications	MICU Research Team	0000-0002-3400-9228	Division of Pulmonary and Critical Care Medicine	Chiagozie-Ononye@northwestern.edu		Former PCCM Fellow
Clara J Schroedl	Clara	Schroedl	MD, MS	Associate Professor			0000-0003-3280-4997	Division of Pulmonary and Critical Care Medicine	c-schroedl@northwestern.edu
Daniel Meza	Daniel	Meza	MD	Instructor	Sample collection		0000-0001-8154-1295	Division of Pulmonary and Critical Care Medicine	daniel.meza@northwestern.edu		Former PCCM Fellow
Daniel Schneider	Daniel	Schneider	MS	Senior Software Developer	Data management		0000-0002-3523-745X	Northwestern Medicine Enterprise Data Warehouse	d-schneider@northwestern.edu
Dulce Sarai Garcia	Dulce	Garcia	MS	Research Tech	Sample Collection and Sample Processing	Ozer	0009-0000-3951-4621	Division of Infectious Disease, Feinberg School of Medicine	dulce.garcia@northwestern.edu			2025-03-04 10:31:35
Egon A. Ozer	Egon	Ozer	MD, PhD	Assistant Professor	Co-Investigator	Ozer	0000-0002-7131-3691	Department of Microbiology-Immunology	e-ozer@northwestern.edu
Elen Gusman	Elen	Gusman	MD	PCCM Fellow	Sample collection		0000-0002-9415-3168	Division of Pulmonary and Critical Care Medicine	elen.gusman@northwestern.edu
Elisheva D. Shanes	Elisheva	Shanes	MD	Assistant Professor			0000-0002-7659-7072	Department of Pathology	elisheva.shanes@northwestern.edu
Emily M. Leibenguth	Emily	Leibenguth	DNP, APRN, CNP	Acute Care NP			0000-0001-7809-7947	Division of Pulmonary and Critical Care Medicine	emily.leibenguth@nm.org
Emily M. Olson	Emily	Olson	MD	PCCM Fellow	Sample collection	Not applicable (for PCCM Fellows collecting samples only)	0000-0003-4933-7598	Division of Pulmonary and Critical Care Medicine, Feinberg School of Medicine	emily.olson1@nm.org			2025-02-27 20:21:10
Erica Marie Hartmann	Erica	Hartmann	PhD	Associate Professor	Co-Investigator	Hartmann	0000-0002-0966-2014	Department of Civil & Environmental Engineering	erica.hartmann@northwestern.edu
Erin A. Korth	Erin	Korth		Research Project Coordinator	Enrollment/sample management	MICU Research Team	0000-0003-3853-3219	Division of Pulmonary and Critical Care Medicine	erin.korth@northwestern.edu
Estefani Diaz	Estefani	Diaz		Research Tech	Sample processing	Misharin	0000-0003-4146-0276	Robert H. Lurie Comprehensive Cancer Research Center	estefani.diaz@northwestern.edu
Estefany R. Guzman	Estefany	Guzman		PhD/MPH Student	Sample processing	Ozer, Hultquist	0000-0002-1399-7546	Lurie Cancer Center; Feinberg School of Medicine	estefany.guzman@northwestern.edu
Francisco J. Martinez	Francisco	Martinez		Research Assistant	Enrollment/sample management	MICU Research Team	0009-0004-9421-4436	Division of Pulmonary and Critical Care Medicine	francisco.martinez@northwestern.edu
Gabrielle Matias	Gabrielle	Matias	MD	PCCM Fellow	Sample collection	Not applicable (for PCCM Fellows collecting samples only)	0009-0008-9747-0223	Division of Pulmonary and Critical Care Medicine	josegabrielle.matias@northwestern.edu			2025-03-03 17:06:28
GR Scott Budinger	Scott	Budinger	MD	Professor	Co-Investigator	Budinger	0000-0002-3114-5208	Division of Pulmonary and Critical Care Medicine	s-buding@northwestern.edu
Helen K. Donnelly	Helen	Donnelly	MS, BSN	Clinical Research Associate	Sample collection, MICU team manager	MICU Research Team	0000-0001-8827-8581	Division of Pulmonary and Critical Care Medicine	h-donnelly@northwestern.edu
Hiam Abdala-Valencia	Hiam	Abdala-Valencia	PhD	Associate Professor	Co-Investigator		0000-0003-3384-5299	Division of Pulmonary and Critical Care Medicine	h-abdala-valencia@northwestern.edu
Jack T. Sumner	Jack	Sumner		PhD student	Sample processing & data analysis	Hartmann	0000-0002-5023-8426	Department of Civil & Environmental Engineering	jacksumner2026@u.northwestern.edu
Jacob I. Sznajder	Jacob	Sznajder	MD	Professor			0000-0002-2089-4764	Division of Pulmonary and Critical Care Medicine	j-sznajder@northwestern.edu
Jacqueline M. Kruser	Jacqueline	Kruser	MD, MS	External Collaborator	Co-Investigator; Adjudications (SCRIPT 1.0)	MICU Research Team	0000-0003-3258-1869	Division of Pulmonary and Critical Care Medicine	jacqueline.kruser@northwestern.edu		No longer with NU; working remotely on SCRIPT
Jakub Glowala	Jakub	Glowala	MD	PCCM Fellow	Sample collection	Not applicable (for PCCM Fellows collecting samples only)	0000-0002-4094-1820	Division of Pulmonary and Critical Care Medicine	Jakub.Glowala@nm.org			2025-03-01 21:40:58
James M. Walter	James	Walter	MD	Associate Professor	Co-Investigator; Adjudications (SCRIPT 1.0)	MICU Research Team	0000-0001-7428-3101	Division of Pulmonary and Critical Care Medicine	james.walter@northwestern.edu
Jamie H. Rowell	Jamie	Rowell	MD	PCCM Fellow	Sample collection	Not applicable (for PCCM Fellows collecting samples only)	0009-0005-9934-806X	Feinberg School of Medicine	jamie.rowell@northwestern.edu			2025-03-03 10:55:38
Jason M. Arnold	Jason	Arnold	MD	PCCM Fellow	Sample collection		0000-0001-8687-0063	Department of Medicine	Jason.arnold@northwestern.edu
John Coleman	John	Coleman	MD	Associate Professor			0000-0003-1246-3814	Division of Pulmonary and Critical Care Medicine	jcolema2@nm.org
Jon W. Lomasney	Jon	Lomasney	MD	Associate Professor			0000-0002-0438-2427	Department of Pathology; Department of Pharmacology	j-lomasney@northwestern.edu
Joseph Isaac Bailey	Joseph	Bailey	MD	Instructor	Sample collection		0000-0002-4225-3108	Division of Pulmonary and Critical Care Medicine	joseph.bailey1@northwestern.edu		Former PCCM Fellow
Judd Hultquist	Judd	Hultquist	PhD	Assistant Professor	Co-Investigator		0000-0001-6424-4280	Division of Infectious Disease	judd.hultquist@northwestern.edu
Justin A. Fiala	Justin	Fiala	MD	Assistant Professor	Sample collection		0000-0001-5196-7076	Division of Pulmonary and Critical Care Medicine	justin.fiala@northwestern.edu		Former PCCM Fellow
Justin Starren	Justin	Starren	MD, PhD	Adjunct Professor	Core Lead (SCRIPT 1.0)		0000-0002-5403-1115	Division of Health and Biomedical Informatics, Department of Preventive Medicine	Justin.starren@northwestern.edu		No longer with NU; ASU
Karen M. Ridge	Karen	Ridge	PhD	Professor			0000-0001-7784-0014	Division of Pulmonary and Critical Care Medicine	kridge@northwestern.edu
Karolina J. Senkow	Karolina	Senkow		Research Data Analyst Associate	Data analysis/modeling	Misharin	0000-0001-9942-3529	Division of Pulmonary and Critical Care Medicine	karolina.senkow@northwestern.edu
Kathryn A. Helmin	Katie	Helmin		Senior Research Technologist	Sample processing	Singer	0009-0006-8857-9943	Division of Pulmonary and Critical Care Medicine	helmin@northwestern.edu
Khalilah L. Gates	Khalilah	Gates	MD	Associate Professor			0000-0002-5965-8136	Division of Pulmonary and Critical Care Medicine	k-gates@northwestern.edu
Lacy Simmons	Lacy	Simmons		Senior Research Technologist	Sample processing	Ozer, Hultquist	0000-0003-4041-6775	Division of Infectious Disease	lacy.simons@northwestern.edu
Lesley Pinzon	Lesley	Pinzon	MPH	Research Study Coordinator	Patient Enrollment	Gao, Pickens, Singer, Wunderink	0009-0000-8036-6122	Division of Pulmonary and Critical Care Medicine, Feinberg School of Medicine	lesley.pinzon@northwestern.edu			2025-02-27 10:57:50
Lindsey D. Gradone	Lindsey	Gradone	DNP	Acute Care NP			0000-0001-8145-2997	Division of Pulmonary and Critical Care Medicine	lindsey.gradone@nm.org
Lisa F. Wolfe	Lisa	Wolfe	MD	Professor			0000-0001-9044-4147	Division of Pulmonary and Critical Care Medicine	lwolfe@northwestern.edu
Lucy Luo	Lucy	Luo		MD/PhD Candidate		Misharin	0000-0002-4988-9504	Medical Scientist Training Program	lucy.luo@northwestern.edu
Luisa Morales-Nebreda	Luisa	Morales-Nebreda	MD	Assistant Professor	Co-Investigator; Sample collection		0000-0002-7126-0518	Division of Pulmonary and Critical Care Medicine	luisamorales@northwestern.edu		Former PCCM Fellow
Luke V. Rasmussen	Luke	Rasmussen	MS	Co-Investigator	Data management		0000-0002-4497-8049	Department of Preventive Medicine	luke.rasmussen@northwestern.edu
Manu Jain	Manu	Jain	MD, MSCI	Professor			0000-0003-1534-5629	Division of Pulmonary and Critical Care Medicine	m-jain@northwestern.edu
Marc A. Sala	Marc	Sala	MD	Associate Professor	Co-Investigator		0000-0002-2900-0595	Division of Pulmonary and Critical Care Medicine	marc.sala@northwestern.edu
Maxwell Schleck	Maxwell	Schleck		Data Analyst	Data analysis/modeling	Budinger, Misharin	0009-0003-2490-723X	Division of Pulmonary and Critical Care Medicine	maxwell.schleck@northwestern.edu
Melissa H. Ross	Melissa	Ross	MD	PCCM Fellow	Sample collection	Not applicable (for PCCM Fellows collecting samples only)	0000-0001-8206-1584	Division of Pulmonary and Critical Care Medicine	melissa.ross1@nm.org			2025-02-27 12:38:51
Melissa Querrey	Melissa	Querrey		Medical student		Budinger	0000-0003-3137-8762	Division of Thoracic Surgery; Division of Pulmonary and Critical Care Medicine	melissa.querrey@northwestern.edu
Mengjia Kang	Mengjia	Kang	MS	Clinical Research Associate	Data management		0000-0002-1679-9473	Division of Pulmonary and Critical Care Medicine	marjorie.kang@northwestern.edu
Michael J. Cuttica	Michael	Cuttica	MD	Associate Professor			0000-0002-0084-8760	Division of Pulmonary and Critical Care Medicine	m-cuttica@northwestern.edu
Michelle Hinsch Prickett	Michelle	Prickett	MD, MSCI, MS	Associate Professor			0000-0002-1119-0079	Division of Pulmonary and Critical Care Medicine	micprick@nm.org
Nandita Nadig	Nandita	Nadig	MD, MSCR	Associate Professor	Co-Investigator; Adjudications	MICU Research Team	0000-0001-8694-4704	Division of Pulmonary and Critical Care Medicine	nandita.nadig@nm.org
Nathaniel Rhodes	Nathaniel	Rhodes	PharmD, MSc, BCPS	Associate Professor	External Collaborator		0000-0002-0018-5434	Midwestern University	nrhode@midwestern.edu
Navdeep S. Chandel	Navdeep	Chandel	MD, PhD	Professor			0000-0001-7208-3886	Division of Pulmonary and Critical Care Medicine	nav@northwestern.edu
Nikolay S. Markov	Nikolay	Markov	MS	PhD student	Data analysis/modeling	Budinger, Misharin	0000-0002-3659-4387	Division of Pulmonary and Critical Care Medicine	nikolay.markov@northwestern.edu
Peter H. S. Sporn	Peter	Sporn	MD	Professor			0000-0002-1006-9437	Division of Pulmonary and Critical Care Medicine; Medical Service, Jesse Brown Veterans Affairs Medical Center	p-sporn@northwestern.edu
Prasanth Nannapaneni	Prasanth	Nannapaneni		Senior Technical Architect	Data management		0000-0001-8080-3214	Northwestern Medicine Enterprise Data Warehouse	prasanth.nannapaneni@northwestern.edu
Qianli Liu	Iris	Liu		Graduate Student		Singer	0000-0002-7629-5648	Division of Pulmonary and Critical Care Medicine	qianli.liu@northwestern.edu
Rachel B. Kadar	Rachel	Kadar	MD	Assistant Professor			0000-0002-2583-3637	Critical Care Medicine, Anesthesiology	rachel.kadar@northwestern.edu
Rachel L. Medernach	Rachel	Medernach	MD, MSCI	External Collaborator	External collaborator	Hauser	0000-0001-8015-3581	Department of Microbiology-Immunology	rachel.medernach@northwestern.edu		No longer with NU; Rush; still collaborating
Ramon Lorenzo-Redondo	Ramon	Lorenzo-Redondo	PhD	Assistant Professor	Co-Investigator		0000-0002-5462-9483	Division of Infectious Disease	ramon.lorenzo@northwestern.edu
Ravi Kalhan	Ravi	Kalhan	MD	Professor			0000-0003-2443-0876	Division of Pulmonary and Critical Care Medicine	r-kalhan@northwestern.edu
Rebecca K. Clepp	Rebecca	Clepp	MA, MEd, MHA	Clinical Research Associate	Project management	MICU Research Team	0000-0002-8197-5103	Division of Pulmonary and Critical Care Medicine	katie.clepp@northwestern.edu
Richard G. Wunderink	Richard	Wunderink	MD	Professor	PI	MICU Research Team	0000-0002-8527-4195	Division of Pulmonary and Critical Care Medicine	r-wunderink@northwestern.edu
Richard I. Morimoto	Richard	Morimoto	PhD	Professor			0000-0002-3431-445X	Department of Molecular Biosciences	r-morimoto@northwestern.edu
Rogan A. Grant	Rogan	Grant	PhD	Research Fellow	Data analysis/modeling	Budinger, Misharin	0000-0003-0655-0882	Division of Pulmonary and Critical Care Medicine	rogan@northwestern.edu
Ruben J. Mylvaganam	Ruben	Mylvaganam	MD, MSCI	Assistant Professor	Sample collection		0000-0002-7203-7609	Division of Pulmonary and Critical Care Medicine	ruben.mylvaganam@northwestern.edu		Former PCCM Fellow
Samuel Fenske	Samuel	Fenske		Research Data Analyst Associate	Data analysis/modeling	Budinger, Misharin	0000-0001-8250-8358	Division of Pulmonary and Critical Care Medicine	samuel.fenske@northwestern.edu		No longer with NU, still working remotely
Scott A Laurenzo	Scott	Laurenzo	MD	PCCM Fellow	Sample collection	Not applicable (for PCCM Fellows collecting samples only)	0000-0002-6831-7667	Division of Pulmonary and Critical Care Medicine	scott.laurenzo@northwestern.edu			2025-03-10 07:46:09
Sean Smith	Sean	Smith	MD	Assistant Professor			0000-0001-8796-3966	Division of Pulmonary and Critical Care Medicine	sean@northwestern.edu
SeungHye Han	SeungHye	Han	MD, MPH	Assistant Professor			0000-0001-5625-6337​	Division of Pulmonary and Critical Care Medicine	shan@northwestern.edu
Sophia Nozick	Sophia	Nozick		Research Tech	Sample processing	Hauser	0000-0002-0791-6340	Division of Microbiology-Immunology	sophie.nozick@northwestern.edu
Srinivas Panchamukhi	Srinivas	Panchamukhi	MD	PCCM Fellow	sample collection	Not applicable (for PCCM Fellows collecting samples only)	0009-0009-3917-5848	Division of Pulmonary and Critical Care Medicine	nm340892@nm.org			2025-03-06 13:50:19
Stephanie C. Eisenbarth	Stephanie	Eisenbarth	MD, PhD	Professor	Neu Lung PI		0000-0002-1244-208X	Division of Allergy and Immunology	stephanie.eisenbarth@northwestern.edu
Suchitra Swaminathan	Suchitra	Swaminathan	PhD	Research Assistant Professor	Sample processing		0000-0002-8292-122X	Division of Rheumatology; Lurie Cancer Center; Feinberg School of Medicine	suchitra-swaminathan@northwestern.edu
Susan R. Russell	Susan	Russell	MD	Associate Professor			0000-0003-3006-1018	Division of Pulmonary and Critical Care Medicine	s-russell4@northwestern.edu
Taylor A. Poor	Taylor	Poor	MD, PhD	Instructor	Sample collection		0000-0002-2191-5037	Division of Pulmonary and Critical Care Medicine	taylor-poor@northwestern.edu		Former PCCM Fellow; no longer with NU; retain per Rich
Thaddeus R. Cybulski	Thaddeus	Cybulski	MD, PhD	PCCM Fellow	Sample collection		0000-0003-0613-7617	Division of Pulmonary and Critical Care Medicine	thaddeus.cybulski@nm.org
Theresa A. Lombardo	Theresa	Lombardo	DNP	Acute Care NP			0000-0002-7468-7541	Division of Pulmonary and Critical Care Medicine	theresa.lombardo@nm.org	No	No longer with NM; retain per Rich
Theresa L. Walunas	Theresa	Walunas	PhD	Associate Professor	DMBI Core Lead	Walunas	0000-0002-7653-3650	Medicine (General Internal Medicine), Medical Social Sciences, Microbiology-Immunology, Preventive Medicine (Biostatistics and Informatics)	t-walunas@northwestern.edu
Thomas Bolig	Thomas	Bolig	MD	PCCM Fellow	Sample collection	Hauser	0000-0002-8044-4108	Division of Pulmonary and Critical Care Medicine	thomas.bolig@northwestern.edu
Thomas Stoeger	Thomas	Stoeger	PhD	Core Lead	Data analysis/modeling	Stoeger	0000-0002-5540-4278	Department of Chemical and Biological Engineering, McCormick School of Engineering	thomas.stoeger@northwestern.edu
Tien Doan	Tien	Doan		Research Tech	sample collection and sample processing	Ozer	https://orcid.org/0009-0008-4049-6465	Division of Infectious Disease, Feinberg School of Medicine	buihanhtien.doan@northwestern.edu			2025-03-04 10:31:47
Timothy Rowe	Timothy	Rowe	MD	PCCM Fellow	Sample collection		0000-0003-2186-4513	Division of Pulmonary and Critical Care Medicine	timothy.rowe@northwestern.edu
Vijeeth Guggilla	Vijeeth	Guggilla		Graduate Student	data analysis/modeling	Budinger, Gao, Misharin, Singer, Walunas, Wunderink	0000-0001-9132-514X	Feinberg School of Medicine	vijeeth.guggilla@northwestern.edu			2025-02-27 11:40:01
Wan-Ting Liao	Wan-Ting	Liao	MS	Research Data Analyst	data analysis/modeling	Gao	0009-0001-5070-5610	Feinberg School of Medicine	wanting.liao@northwestern.edu			2025-03-03 16:09:29
Yuan Luo	Yuan	Luo	PhD	Professor	Co-Investigator		0000-0003-0195-7456	Department of Preventive Medicine; McCormick School of Engineering	yuan.luo@northwestern.edu
Yuliana Sokolenko	Yuliana	Sokolenko	MS	Post-Baccalaureate Research Fellow	Data analysis	Misharin	0000-0001-9872-0484	Division of Pulmonary and Critical Care Medicine	yuliana.sokolenko@northwestern.edu
Zhan Yu	Zhan	Yu		Research Tech	Sample processing	Misharin	0000-0003-4389-0384	Division of Pulmonary and Critical Care Medicine	zhan.yu@northwestern.edu
Ziyan Lu	Ziyan	Lu		Research Lab Manager	Sample processing	Budinger, Misharin	0000-0003-2901-3801	Division of Pulmonary and Critical Care Medicine	ziyan@northwestern.edu
